# Distinct Retrotransposon Transcriptome in Pediatric Crohn’s Disease

**DOI:** 10.1101/2025.04.21.25326010

**Authors:** Qing Chen, Colton McNinch, Eve May, Phoebe LaPoint, Galina Koroleva, Ashleigh Sutton, Ruhika Prasad, Diana Jo, Brynn O’Laughlin, Anal Patel, Shira Levy, Suchitra Hourigan

**Affiliations:** Clinical Microbiome Unit, Laboratory of Host Immunity and Microbiome, Division of Intramural Research National Institute of Allergy and Infectious Diseases, National Institutes of Health, Bethesda, Maryland, United States; Bioinformatics and Computational Biosciences Branch National Institute of Allergy and Infectious Diseases, National Institutes of Health, Bethesda, Maryland, United States; NIH Center for Human Immunology, National Institutes of Health, Bethesda, Maryland, United States

**Keywords:** inflammatory bowel disease, long interspersed nuclear element-1, human endogenous retroviruses, gene expression

## Abstract

**Background and Aims:** Crohn’s disease (CD) is an autoimmune condition with inflammation of the gastrointestinal tract. The etiology of CD is complex with underlying mechanisms only partially elucidated. Retrotransposons, a category of transposable elements within a genome, have been shown to contribute to the pathogenesis of inflammatory and autoimmune disorders. This research aimed to explore the expression of retrotransposons in children with CD.

**Methods:** To assess the expression level of retrotransposons, high-throughput expression analysis at the locus level was performed including LINE, SINE, and LTR-retrotransposons (human endogenous retroviruses (HERVs)) in total RNAseq of ileal and rectal biopsies from treatment-naïve children with CD and age-matched non-Inflammatory Bowel Disease (IBD) controls (CMU-dataset). Findings were validated in public datasets (GSE57945 Ileal; GSE117993 Rectal) from the pediatric RISK study.

**Results:** Consistent separation of retrotransposon expression between CD and non-IBD controls in both the CMU-dataset and the RISK-dataset was observed in ileal biopsies, but less so in rectal biopsies. In total, 118 differentially expressed retrotransposon loci were identified (27 upregulated and 91 downregulated; 74 LINE-1 and 44 HERV) in CMU-ileal dataset. Fifteen retrotransposon loci were consistently downregulated in both datasets (CMU-ileal and GSE57945): HERV9N-int, HERV9-int (2 loci), HERVH-int (2 loci), HERVK22-int, LTR5A, HERVK-int, L1PA4 (5 loci), L1PA6, L1PA14.

**Conclusions:** Retrotransposon transcriptome in children with CD significantly differed from non-IBD controls in ileal biopsies with 15 retrotransposon loci consistently downregulated in CD. The possible regulatory function of these retrotransposon loci merits additional research. This study may provide valuable perspectives for the advancement of novel therapeutic strategies.
