## Supplemental Table 1 for "Distinct Retrotransposon Transcriptome in Pediatric Crohn’s Disease"

### Sheet: CMU_Lenient
ERV_Name	Gene_ID	Gene_Name	ERV_Location	Gene_Location	Distance_Gene_Is_From_ERV	Pearson_Correl_Coef_Between_ERV_and_Gene	Pearson_Correl_Pvalue_Between_ERV_and_Gene	baseMean	log2FoldChange	pvalue	padj	Absolute_Log2FC		HERV clade/group	In stringent
chr11.24329912.24333760.+.L1HS|LINE/L1			chr11:24329912-24333760:+					3.211	3.402	0	0.004	3.402
chr1.40367769.40370648.+.L1PA2|LINE/L1	ENSG00000084070.12	SMAP2	chr1:40367769-40370648:+	chr1:40344850-40423326:+	0	0.119912	0.658241	4.453	2.802	0	0.004	2.802
chr6.122762161.122762925.+.L1PA5|LINE/L1			chr6:122762161-122762925:+					8.821	2.772	0.002	0.045	2.772
chr2.88793068.88794360.+.L1PA4|LINE/L1			chr2:88793068-88794360:+					13.73	2.448	0	0	2.448
chr1.68734929.68738177.-.L1HS|LINE/L1 MSTB2|LTR/ERVL-MaLR			chr1:68734929-68738177:-					2.096	2.322	0.004	0.061	2.322
chr6.150855024.150855380.+.HERV9-int|LTR/ERV1			chr6:150855024-150855380:+					3.115	2.112	0.001	0.019	2.112
chr20.53474642.53478454.+.L1PA2|LINE/L1	ENSG00000182463.16	TSHZ2	chr20:53474642-53478454:+	chr20:52972358-53495330:+	0	0.770066	0.000483736	2.606	2.055	0.006	0.082	2.055
chr7.106244770.106246935.-.L1P1|LINE/L1	ENSG00000105835.13	NAMPT	chr7:106244770-106246935:-	chr7:106248298-106285966:-	-1362	0.401967	0.122735	10.859	2.05	0	0.001	2.05
chr1.160700485.160700940.-.HERVK11-int|LTR/ERVK	ENSG00000117091.10	CD48	chr1:160700485-160700940:-	chr1:160678746-160711831:-	0	0.668731	0.00462054	4.195	1.793	0.007	0.094	1.793
chr10.31407616.31408563.+.L1PA3|LINE/L1	ENSG00000148516.23	ZEB1	chr10:31407616-31408563:+	chr10:31318495-31529814:+	0	0.215323	0.423197	3.688	1.77	0.005	0.081	1.77
chr7.135180951.135181412.+.HERV15-int|LTR/ERV1			chr7:135180951-135181412:+					2.927	1.747	0.004	0.067	1.747
chr8.74019139.74020047.+.L1PA6|LINE/L1	ENSG00000154589.7	LY96	chr8:74019139-74020047:+	chr8:73991392-74029079:+	0	0.916084	6.27987e-07	4.241	1.695	0.003	0.06	1.695
chr2.143009081.143010745.+.L1PA2|LINE/L1	ENSG00000115919.15	KYNU	chr2:143009081-143010745:+	chr2:142877657-143055833:+	0	0.722834	0.00155851	9.07	1.641	0.001	0.02	1.641
chr7.135177418.135178116.+.HERV3-int|LTR/ERV1			chr7:135177418-135178116:+					4.487	1.463	0.008	0.098	1.463
chr1.160701651.160702343.-.HERVK11-int|LTR/ERVK	ENSG00000117091.10	CD48	chr1:160701651-160702343:-	chr1:160678746-160711831:-	0	0.791125	0.000262359	5.699	1.445	0.004	0.066	1.445
chr2.172528235.172529380.-.L1PA5|LINE/L1			chr2:172528235-172529380:-					4.76	1.406	0.003	0.061	1.406
chr7.64994319.64994651.-.HERV3-int|LTR/ERV1	ENSG00000152926.16	ZNF117	chr7:64994319-64994651:-	chr7:64971772-65006684:-	0	0.396923	0.127948	4.043	1.267	0.008	0.098	1.267
chr7.64994319.64994651.-.HERV3-int|LTR/ERV1	ENSG00000213462.5	ERV3-1	chr7:64994319-64994651:-	chr7:64990356-65006743:-	0	0.258636	0.333435	4.043	1.267	0.008	0.098	1.267
chr11.14664645.14665685.+.L1PA3|LINE/L1	ENSG00000152270.9	PDE3B	chr11:14664645-14665685:+	chr11:14643804-14872044:+	0	0.670471	0.00447675	14.085	1.262	0.001	0.027	1.262
chr11.5715400.5716044.+.L1PA3|LINE/L1	ENSG00000132274.17	TRIM22	chr11:5715400-5716044:+	chr11:5689610-5737089:+	0	0.921582	3.96639e-07	10.103	1.226	0.004	0.067	1.226
chr3.142476594.142477421.-.L1PA5|LINE/L1	ENSG00000175054.16	ATR	chr3:142476594-142477421:-	chr3:142449007-142578733:-	0	0.641998	0.00733442	9.84	1.149	0.002	0.048	1.149
chr4.53096984.53098492.-.L1PA5|LINE/L1	ENSG00000184178.17	SCFD2	chr4:53096984-53098492:-	chr4:52872982-53366066:-	0	0.348313	0.186136	13.635	1.147	0.001	0.02	1.147
chr11.14717869.14721219.+.L1PA2|LINE/L1	ENSG00000152270.9	PDE3B	chr11:14717869-14721219:+	chr11:14643804-14872044:+	0	0.785788	0.000308285	17.386	1.118	0.005	0.076	1.118
chr11.14596013.14597254.-.L1PA6|LINE/L1	ENSG00000129084.18	PSMA1	chr11:14596013-14597254:-	chr11:14504874-14643635:-	0	0.57576	0.0196004	9.988	1.1	0.001	0.024	1.1
chr3.23266608.23268431.+.L1P1|LINE/L1	ENSG00000182247.10	UBE2E2	chr3:23266608-23268431:+	chr3:23203020-23591794:+	0	0.800912	0.000192817	22.943	1.064	0.007	0.094	1.064
chr9.5136460.5136996.+.L1PA7|LINE/L1	ENSG00000096968.14	JAK2	chr9:5136460-5136996:+	chr9:4984390-5129948:+	-6511	0.713135	0.00192674	7.875	0.976	0.006	0.082	0.976
chr1.11085408.11086505.-.L1PA3|LINE/L1	ENSG00000171824.14	EXOSC10	chr1:11085408-11086505:-	chr1:11066618-11099869:-	0	0.0912457	0.736812	15.942	0.744	0.008	0.099	0.744
chr8.8360475.8360747.-.HERVIP10F-int|LTR/ERV1	ENSG00000275342.5	PRAG1	chr8:8360475-8360747:-	chr8:8317736-8386439:-	0	0.826953	7.78134e-05	21.8	-0.879	0.005	0.072	0.879
chr1.100259758.100261128.-.L1PA4|LINE/L1 L1MB7|LINE/L1	ENSG00000137992.15	DBT	chr1:100259758-100261128:-	chr1:100186919-100249834:-	9923	-0.0715032	0.792436	17.186	-1.042	0.002	0.046	1.042
chr17.32678479.32680761.-.L1PA2|LINE/L1	ENSG00000176658.17	MYO1D	chr17:32678479-32680761:-	chr17:32492522-32877177:-	0	0.728667	0.00136618	13.354	-1.061	0.008	0.097	1.061
chr15.63958128.63959864.-.L1PA5|LINE/L1	ENSG00000035664.11	DAPK2	chr15:63958128-63959864:-	chr15:63907036-64072033:-	0	0.851998	2.79437e-05	46.557	-1.075	0.008	0.098	1.075
chr1.94448972.94449343.+.HERVK9-int|LTR/ERVK	ENSG00000117528.14	ABCD3	chr1:94448972-94449343:+	chr1:94418389-94518666:+	0	0.589588	0.0162317	10.275	-1.144	0.006	0.087	1.144
chr8.75444386.75448225.+.L1PA2|LINE/L1	ENSG00000164749.13	HNF4G	chr8:75444386-75448225:+	chr8:75407914-75566834:+	0	0.875575	8.85487e-06	68.383	-1.298	0.004	0.066	1.298
chr6.56583820.56586102.-.L1PA4|LINE/L1	ENSG00000151914.22	DST	chr6:56583820-56586102:-	chr6:56457987-56954830:-	0	0.890708	3.72423e-06	33.978	-1.311	0.005	0.078	1.311
chr8.94123475.94123846.-.L1PA8|LINE/L1	ENSG00000079112.10	CDH17	chr8:94123475-94123846:-	chr8:94127162-94217303:-	-3315	0.788175	0.000286985	26.005	-1.382	0.006	0.082	1.382
chr3.43486555.43487826.-.L1PA3|LINE/L1	ENSG00000160746.13	ANO10	chr3:43486555-43487826:-	chr3:43354859-43691594:-	0	0.890498	3.77243e-06	11.378	-1.41	0.005	0.078	1.41
chrX.66227254.66227643.+.L1PB1|LINE/L1	ENSG00000089472.18	HEPH	chrX:66227254-66227643:+	chrX:66162671-66268867:+	0	0.624417	0.0097207	9.365	-1.449	0.008	0.098	1.449
chr8.94133448.94133762.-.L1PA6|LINE/L1	ENSG00000079112.10	CDH17	chr8:94133448-94133762:-	chr8:94127162-94217303:-	0	0.70382	0.00234406	9.322	-1.466	0.008	0.097	1.466
chr1.53007989.53009005.+.L1PA5|LINE/L1	ENSG00000116171.19	SCP2	chr1:53007989-53009005:+	chr1:52927276-53051698:+	0	0.840479	4.57229e-05	11.184	-1.477	0	0.015	1.477
chr8.140498292.140499878.-.L1PA3|LINE/L1			chr8:140498292-140499878:-					6.1	-1.515	0.006	0.082	1.515
chr4.148319389.148320015.-.L1PA2|LINE/L1	ENSG00000151623.15	NR3C2	chr4:148319389-148320015:-	chr4:148078762-148444698:-	0	0.834142	5.89981e-05	21.349	-1.567	0.001	0.02	1.567
chr10.94818871.94820376.+.L1PA2|LINE/L1	ENSG00000276490.1	ENSG00000276490	chr10:94818871-94820376:+	chr10:94688154-94853073:+	0	0.811888	0.000133757	13.08	-1.617	0.006	0.081	1.617
chr10.94818871.94820376.+.L1PA2|LINE/L1	ENSG00000165841.11	CYP2C19	chr10:94818871-94820376:+	chr10:94762681-94855547:+	0	0.664607	0.00497617	13.08	-1.617	0.006	0.081	1.617
chr1.113599842.113600609.+.L1PA3|LINE/L1	ENSG00000081026.19	MAGI3	chr1:113599842-113600609:+	chr1:113390515-113685923:+	0	0.785425	0.000311639	5.728	-1.626	0.008	0.099	1.626
chr10.19692848.19694416.+.(TA)n|Simple_repeat L1PA5|LINE/L1	ENSG00000204740.11	MALRD1	chr10:19692848-19694416:+	chr10:19048801-19790401:+	0	0.773061	0.000445157	34.578	-1.644	0	0.017	1.644
chr3.38408548.38409762.+.L1PA3|LINE/L1	ENSG00000093217.11	XYLB	chr3:38408548-38409762:+	chr3:38346760-38421348:+	0	0.74694	0.0008847	10.99	-1.659	0.004	0.061	1.659
chr5.180929933.180930742.+.L1PA7|LINE/L1	ENSG00000113303.12	BTNL8	chr5:180929933-180930742:+	chr5:180899077-180950906:+	0	0.703004	0.00238386	32.432	-1.744	0	0.015	1.744
chr1.203427550.203427975.-.HERVK22-int|LTR/ERVK			chr1:203427550-203427975:-					44.922	-1.749	0.002	0.045	1.749		HML5	Yes
chr1.54633581.54634405.+.HERVK9-int|LTR/ERVK	ENSG00000162390.18	ACOT11	chr1:54633581-54634405:+	chr1:54542257-54639192:+	0	0.575292	0.0197233	6.225	-1.749	0.008	0.099	1.749
chr1.54633581.54634405.+.HERVK9-int|LTR/ERVK	ENSG00000184313.20	MROH7	chr1:54633581-54634405:+	chr1:54641754-54710266:+	7348	0.703413	0.00236386	6.225	-1.749	0.008	0.099	1.749
chr1.54633581.54634405.+.HERVK9-int|LTR/ERVK	ENSG00000271723.5	MROH7-TTC4	chr1:54633581-54634405:+	chr1:54641786-54742308:+	7380	0.770899	0.000472747	6.225	-1.749	0.008	0.099	1.749
chr1.109743383.109745716.-.L1PA4|LINE/L1	ENSG00000198758.11	EPS8L3	chr1:109743383-109745716:-	chr1:109750080-109764027:-	-4363	0.641977	0.00733702	10.188	-1.85	0.001	0.027	1.85			Yes
chr1.109743383.109745716.-.L1PA4|LINE/L1	ENSG00000134202.12	GSTM3	chr1:109743383-109745716:-	chr1:109733932-109741038:-	2344	0.284351	0.285804	10.188	-1.85	0.001	0.027	1.85
chr4.151465473.151466060.+.L1PA8|LINE/L1	ENSG00000164142.16	FHIP1A	chr4:151465473-151466060:+	chr4:151409176-151670503:+	0	0.746679	0.000890428	8.187	-1.887	0.004	0.065	1.887
chr2.72433370.72434338.-.L1PA7|LINE/L1	ENSG00000144036.16	EXOC6B	chr2:72433370-72434338:-	chr2:72175984-72826041:-	0	0.574187	0.0200155	6.853	-1.976	0.001	0.02	1.976
chr11.67885824.67886402.-.HERVS71-int|LTR/ERV1			chr11:67885824-67886402:-					4.929	-1.986	0.003	0.053	1.986
chr3.65463018.65463926.-.L1PA7|LINE/L1 (TG)n|Simple_repeat	ENSG00000151276.24	MAGI1	chr3:65463018-65463926:-	chr3:65353525-66038918:-	0	0.80973	0.000143988	8.817	-2.066	0	0.015	2.066
chr4.68510302.68512881.-.L1PA2|LINE/L1			chr4:68510302-68512881:-					5.896	-2.077	0.007	0.091	2.077
chr2.133466893.133467402.-.L1PA2|LINE/L1	ENSG00000176771.18	NCKAP5	chr2:133466893-133467402:-	chr2:132671788-133568463:-	0	0.649232	0.0064997	7.645	-2.09	0.001	0.029	2.09
chrY.21449780.21450334.-.HERVK14C-int|LTR/ERVK			chrY:21449780-21450334:-					8.364	-2.116	0.002	0.039	2.116
chr10.93931236.93932363.+.L1PA5|LINE/L1	ENSG00000176273.15	SLC35G1	chr10:93931236-93932363:+	chr10:93893973-93956062:+	0	0.77074	0.000474832	11.419	-2.144	0.001	0.02	2.144
chr7.99656222.99656998.-.L1PA4|LINE/L1	ENSG00000106258.15	CYP3A5	chr7:99656222-99656998:-	chr7:99648194-99679998:-	0	0.787355	0.000294164	109.768	-2.207	0	0.001	2.207			No
chr10.94690988.94692097.+.L1PA4|LINE/L1	ENSG00000108242.13	CYP2C18	chr10:94690988-94692097:+	chr10:94683729-94736190:+	0	0.820831	9.75527e-05	23.166	-2.211	0	0.004	2.211
chr10.94690988.94692097.+.L1PA4|LINE/L1	ENSG00000276490.1	ENSG00000276490	chr10:94690988-94692097:+	chr10:94688154-94853073:+	0	0.800072	0.000198112	23.166	-2.211	0	0.004	2.211
chr9.76672679.76674565.+.L1PA2|LINE/L1			chr9:76672679-76674565:+					7.381	-2.262	0.001	0.028	2.262
chr1.147192581.147192904.-.L1PA4|LINE/L1	ENSG00000131781.13	FMO5	chr1:147192581-147192904:-	chr1:147175351-147243050:-	0	0.622377	0.0100331	3.821	-2.308	0.004	0.066	2.308
chr7.99655411.99656232.-.L1PA4|LINE/L1	ENSG00000106258.15	CYP3A5	chr7:99655411-99656232:-	chr7:99648194-99679998:-	0	0.810549	0.000140029	102.61	-2.318	0	0	2.318			No
chr10.94698746.94700407.+.L1PA4|LINE/L1	ENSG00000108242.13	CYP2C18	chr10:94698746-94700407:+	chr10:94683729-94736190:+	0	0.906004	1.35167e-06	25.292	-2.357	0	0.002	2.357			No
chr10.94698746.94700407.+.L1PA4|LINE/L1	ENSG00000276490.1	ENSG00000276490	chr10:94698746-94700407:+	chr10:94688154-94853073:+	0	0.883121	5.83484e-06	25.292	-2.357	0	0.002	2.357
chr4.47992685.47993020.-.(ATTT)n|Simple_repeat L1PB1|LINE/L1	ENSG00000198515.16	CNGA1	chr4:47992685-47993020:-	chr4:47935977-48016681:-	0	0.53846	0.0314088	3.315	-2.359	0.007	0.091	2.359
chr1.78161423.78162430.+.L1PA6|LINE/L1			chr1:78161423-78162430:+					21.495	-2.37	0	0.002	2.37			Yes
chr11.3474056.3474856.-.HERVE-int|LTR/ERV1			chr11:3474056-3474856:-					7.103	-2.382	0	0.014	2.382
chr1.25508542.25512498.+.L1PA2|LINE/L1	ENSG00000204178.11	MACO1	chr1:25508542-25512498:+	chr1:25430858-25500209:+	-8332	0.483362	0.0578574	4.329	-2.413	0.001	0.028	2.413
chr2.91782927.91784138.+.L1PA4|LINE/L1			chr2:91782927-91784138:+					69.257	-2.466	0	0.001	2.466			Yes
chr11.3476902.3477633.-.HERVE-int|LTR/ERV1			chr11:3476902-3477633:-					4.989	-2.473	0.001	0.021	2.473
chr11.3480078.3480863.-.HERVE-int|LTR/ERV1			chr11:3480078-3480863:-					5.661	-2.635	0	0.016	2.635
chr6.158302563.158302967.-.HERVK11-int|LTR/ERVK			chr6:158302563-158302967:-					8.42	-2.692	0.004	0.063	2.692
chr13.73454208.73456076.-.L1PA4|LINE/L1			chr13:73454208-73456076:-					5.084	-2.692	0.001	0.027	2.692
chr3.38422087.38422881.+.HERVK9-int|LTR/ERVK	ENSG00000093217.11	XYLB	chr3:38422087-38422881:+	chr3:38346760-38421348:+	-738	0.854582	2.48808e-05	9.357	-2.716	0	0.001	2.716
chr6.158300902.158301354.-.HERVK11-int|LTR/ERVK			chr6:158300902-158301354:-					6.243	-2.807	0.007	0.091	2.807
chr4.68532093.68532830.-.L1PA8|LINE/L1	ENSG00000197888.3	UGT2B17	chr4:68532093-68532830:-	chr4:68537173-68576413:-	-4342	0.848189	3.30303e-05	12.632	-2.816	0.001	0.029	2.816
chr1.147192062.147192577.-.L1PA4|LINE/L1	ENSG00000131781.13	FMO5	chr1:147192062-147192577:-	chr1:147175351-147243050:-	0	0.827068	7.74766e-05	7.045	-2.816	0	0.002	2.816
chr6.158302159.158302623.-.HERVK11-int|LTR/ERVK			chr6:158302159-158302623:-					11.886	-2.864	0.002	0.048	2.864
chr9.126950812.126951723.+.L1PA3|LINE/L1	ENSG00000136828.19	RALGPS1	chr9:126950812-126951723:+	chr9:126914774-127223166:+	0	0.761272	0.00061329	6.758	-2.885	0	0.003	2.885
chr2.30719887.30720261.-.L1PA5|LINE/L1	ENSG00000162949.16	CAPN13	chr2:30719887-30720261:-	chr2:30722771-30820542:-	-2509	0.858967	2.03275e-05	3.656	-2.934	0.006	0.082	2.934
chr6.158300347.158300706.-.HERVK11-int|LTR/ERVK			chr6:158300347-158300706:-					6.591	-3.056	0.002	0.042	3.056
chr11.3494740.3495180.-.L1PA4|LINE/L1			chr11:3494740-3495180:-					9.828	-3.099	0	0	3.099
chr11.3482273.3482836.-.HERVH-int|LTR/ERV1			chr11:3482273-3482836:-					6.032	-3.114	0	0.004	3.114
chr11.87688987.87689478.+.L1PA10|LINE/L1			chr11:87688987-87689478:+					2.693	-3.124	0.001	0.029	3.124
chr18.5229082.5229618.-.L1PB1|LINE/L1			chr18:5229082-5229618:-					2.818	-3.133	0.003	0.052	3.133
chr1.84230444.84231166.-.L1PA3|LINE/L1			chr1:84230444-84231166:-					2.588	-3.162	0.002	0.038	3.162
chr6.158298350.158298892.-.MER11A|LTR/ERVK HERVK11-int|LTR/ERVK			chr6:158298350-158298892:-					109.428	-3.192	0.001	0.019	3.192
chr5.168634483.168635889.+.L1PA5|LINE/L1			chr5:168634483-168635889:+					2.701	-3.214	0.002	0.046	3.214
chr5.122476573.122476830.-.HERVH-int|LTR/ERV1			chr5:122476573-122476830:-					7.571	-3.274	0.001	0.028	3.274
chr11.3452251.3453048.-.HERVK-int|LTR/ERVK			chr11:3452251-3453048:-					2.631	-3.277	0.004	0.065	3.277
chr1.98729871.98730254.+.L1PA10|LINE/L1	ENSG00000162627.17	SNX7	chr1:98729871-98730254:+	chr1:98661701-98760500:+	0	0.56692	0.0220221	2.002	-3.285	0.004	0.067	3.285
chrX.147223315.147224202.+.L1PA2|LINE/L1			chrX:147223315-147224202:+					3.885	-3.347	0.001	0.022	3.347
chr7.12662025.12662456.+.HERVH-int|LTR/ERV1	ENSG00000006747.15	SCIN	chr7:12662025-12662456:+	chr7:12570577-12660182:+	-1842	0.726527	0.00143435	3.314	-3.374	0.003	0.053	3.374
chr11.3448245.3448958.-.LTR5A|LTR/ERVK HERVK-int|LTR/ERVK			chr11:3448245-3448958:-					4.587	-3.38	0.001	0.02	3.38		HML2	Yes
chr1.119523577.119524350.+.L1PA5|LINE/L1	ENSG00000203857.10	HSD3B1	chr1:119523577-119524350:+	chr1:119507198-119515054:+	-8522	0.509078	0.0440119	2.042	-3.394	0.002	0.046	3.394
chr1.62741259.62741756.+.L1PB1|LINE/L1			chr1:62741259-62741756:+					2.23	-3.428	0.002	0.034	3.428
chr7.12662666.12663136.+.HERVH-int|LTR/ERV1	ENSG00000006747.15	SCIN	chr7:12662666-12663136:+	chr7:12570577-12660182:+	-2483	0.548461	0.0278176	2.59	-3.537	0.003	0.051	3.537
chr11.67845685.67846323.-.HERVE-int|LTR/ERV1			chr11:67845685-67846323:-					2.582	-3.604	0.001	0.02	3.604
chr11.67852332.67853024.-.HERVE-int|LTR/ERV1			chr11:67852332-67853024:-					2.499	-3.648	0.001	0.029	3.648
chr11.3479580.3480074.-.HERVE-int|LTR/ERV1			chr11:3479580-3480074:-					2.511	-3.659	0.001	0.02	3.659
chr6.158302971.158303345.-.MER11A|LTR/ERVK HERVK11-int|LTR/ERVK			chr6:158302971-158303345:-					22.955	-3.69	0	0.006	3.69
chr3.9851023.9853335.-.HERVK-int|LTR/ERVK	ENSG00000156990.14	RPUSD3	chr3:9851023-9853335:-	chr3:9837849-9844602:-	6420	-0.289879	0.276129	3.674	-3.731	0	0.016	3.731		HML2	Yes
chr4.88153138.88153560.-.HERVH-int|LTR/ERV1	ENSG00000118777.12	ABCG2	chr4:88153138-88153560:-	chr4:88090150-88231628:-	0	0.908815	1.1013e-06	19.815	-3.946	0	0	3.946
chr11.3481931.3482269.-.HERVH-int|LTR/ERV1			chr11:3481931-3482269:-					4.355	-3.953	0	0.004	3.953
chr5.122476054.122476434.-.HERVH-int|LTR/ERV1			chr5:122476054-122476434:-					11.1	-4.244	0	0.002	4.244
chr10.17014467.17015069.-.HERV9-int|LTR/ERV1	ENSG00000107611.16	CUBN	chr10:17014467-17015069:-	chr10:16823966-17129811:-	0	0.902294	1.75447e-06	59.758	-4.429	0	0	4.429		HERV9	No
chr10.17015946.17016503.-.HERV9-int|LTR/ERV1	ENSG00000107611.16	CUBN	chr10:17015946-17016503:-	chr10:16823966-17129811:-	0	0.948196	2.33992e-08	36.738	-4.553	0	0	4.553		HERV9	No
chr4.88154202.88154444.-.HERVH-int|LTR/ERV1	ENSG00000118777.12	ABCG2	chr4:88154202-88154444:-	chr4:88090150-88231628:-	0	0.90152	1.85022e-06	14.231	-4.555	0	0	4.555
chr21.39718286.39718660.-.L1PA14|LINE/L1			chr21:39718286-39718660:-					3.244	-4.646	0	0.001	4.646			Yes
chr6.85365621.85366982.-.L1PA3|LINE/L1			chr6:85365621-85366982:-					5.166	-5.277	0	0.007	5.277
chr4.92030175.92030528.+.HERVH-int|LTR/ERV1			chr4:92030175-92030528:+					121.416	-5.429	0	0	5.429		HERVH	Yes
chr10.17011991.17012443.-.HERV9N-int|LTR/ERV1	ENSG00000107611.16	CUBN	chr10:17011991-17012443:-	chr10:16823966-17129811:-	0	0.846138	3.60754e-05	208.413	-6.133	0	0	6.133		HERV9	No
chr4.92029629.92030171.+.HERVH-int|LTR/ERV1			chr4:92029629-92030171:+					119.58	-6.33	0	0	6.33		HERVH	Yes

### Sheet: CMU_Stringent
ERV_Name	Gene_ID	Gene_Name	ERV_Location	Gene_Location	Distance_Gene_Is_From_ERV	Pearson_Correl_Coef_Between_ERV_and_Gene	Pearson_Correl_Pvalue_Between_ERV_and_Gene	baseMean	log2FoldChange	pvalue	padj	Absolute_Log2FC
chr4.92030175.92030528.+.HERVH-int|LTR/ERV1			chr4:92030175-92030528:+					119.807	-5.429	0	0	5.429
chr4.92029629.92030171.+.HERVH-int|LTR/ERV1			chr4:92029629-92030171:+					118.022	-6.326	0	0	6.326
chr6.158298350.158298892.-.MER11A|LTR/ERVK HERVK11-int|LTR/ERVK			chr6:158298350-158298892:-					108.829	-3.166	0.001	0.02	3.166
chr2.91782927.91784138.+.L1PA4|LINE/L1			chr2:91782927-91784138:+					69.176	-2.453	0	0.002	2.453
chr1.203427550.203427975.-.HERVK22-int|LTR/ERVK			chr1:203427550-203427975:-					44.574	-1.726	0.005	0.068	1.726
chr6.158302971.158303345.-.MER11A|LTR/ERVK HERVK11-int|LTR/ERVK			chr6:158302971-158303345:-					22.789	-3.671	0	0.002	3.671
chr1.78161423.78162430.+.L1PA6|LINE/L1			chr1:78161423-78162430:+					21.398	-2.32	0	0.014	2.32
chr1.100259758.100261128.-.L1PA4|LINE/L1 L1MB7|LINE/L1	ENSG00000137992.15	DBT	chr1:100259758-100261128:-	chr1:100186919-100249834:-	9923	-0.0715032	0.792436	16.955	-0.992	0.008	0.093	0.992
chr2.88793068.88794360.+.L1PA4|LINE/L1			chr2:88793068-88794360:+					14.019	2.569	0	0.001	2.569
chr4.68532093.68532830.-.L1PA8|LINE/L1	ENSG00000197888.3	UGT2B17	chr4:68532093-68532830:-	chr4:68537173-68576413:-	-4342	0.848189	3.30303e-05	12.557	-2.785	0.001	0.02	2.785
chr6.158302159.158302623.-.HERVK11-int|LTR/ERVK			chr6:158302159-158302623:-					11.775	-2.828	0.001	0.03	2.828
chr5.122476054.122476434.-.HERVH-int|LTR/ERV1			chr5:122476054-122476434:-					10.962	-4.213	0	0.002	4.213
chr7.106244770.106246935.-.L1P1|LINE/L1	ENSG00000105835.13	NAMPT	chr7:106244770-106246935:-	chr7:106248298-106285966:-	-1362	0.401967	0.122735	10.962	2.119	0	0.005	2.119
chr1.109743383.109745716.-.L1PA4|LINE/L1	ENSG00000134202.12	GSTM3	chr1:109743383-109745716:-	chr1:109733932-109741038:-	2344	0.284351	0.285804	10.135	-1.818	0.006	0.072	1.818
chr1.109743383.109745716.-.L1PA4|LINE/L1	ENSG00000198758.11	EPS8L3	chr1:109743383-109745716:-	chr1:109750080-109764027:-	-4363	0.641977	0.00733702	10.135	-1.818	0.006	0.072	1.818
chr11.3494740.3495180.-.L1PA4|LINE/L1			chr11:3494740-3495180:-					9.78	-3.053	0	0.003	3.053
chr3.38422087.38422881.+.HERVK9-int|LTR/ERVK	ENSG00000093217.11	XYLB	chr3:38422087-38422881:+	chr3:38346760-38421348:+	-738	0.854582	2.48808e-05	9.243	-2.637	0	0.004	2.637
chr6.122762161.122762925.+.L1PA5|LINE/L1			chr6:122762161-122762925:+					8.635	2.807	0.001	0.02	2.807
chr6.158302563.158302967.-.HERVK11-int|LTR/ERVK			chr6:158302563-158302967:-					8.329	-2.673	0.002	0.045	2.673
chr9.5136460.5136996.+.L1PA7|LINE/L1	ENSG00000096968.14	JAK2	chr9:5136460-5136996:+	chr9:4984390-5129948:+	-6511	0.713135	0.00192674	7.858	1.049	0.008	0.093	1.049
chr5.122476573.122476830.-.HERVH-int|LTR/ERV1			chr5:122476573-122476830:-					7.484	-3.194	0.001	0.029	3.194
chr9.76672679.76674565.+.L1PA2|LINE/L1			chr9:76672679-76674565:+					7.372	-2.198	0.006	0.072	2.198
chr11.3474056.3474856.-.HERVE-int|LTR/ERV1			chr11:3474056-3474856:-					7.026	-2.336	0.002	0.036	2.336
chr6.158300347.158300706.-.HERVK11-int|LTR/ERVK			chr6:158300347-158300706:-					6.526	-3.035	0.002	0.036	3.035
chr6.158300902.158301354.-.HERVK11-int|LTR/ERVK			chr6:158300902-158301354:-					6.162	-2.773	0.005	0.07	2.773
chr11.3482273.3482836.-.HERVH-int|LTR/ERV1			chr11:3482273-3482836:-					5.979	-3.082	0	0.017	3.082
chr11.3480078.3480863.-.HERVE-int|LTR/ERV1			chr11:3480078-3480863:-					5.614	-2.693	0.002	0.036	2.693
chr6.85365621.85366982.-.L1PA3|LINE/L1			chr6:85365621-85366982:-					5.053	-5.208	0	0.004	5.208
chr13.73454208.73456076.-.L1PA4|LINE/L1			chr13:73454208-73456076:-					5.007	-2.689	0.003	0.053	2.689
chr11.3476902.3477633.-.HERVE-int|LTR/ERV1			chr11:3476902-3477633:-					4.938	-2.44	0.002	0.045	2.44
chr11.67885824.67886402.-.HERVS71-int|LTR/ERV1			chr11:67885824-67886402:-					4.902	-1.96	0.008	0.093	1.96
chr2.172528235.172529380.-.L1PA5|LINE/L1			chr2:172528235-172529380:-					4.798	1.533	0.006	0.072	1.533
chr11.3448245.3448958.-.LTR5A|LTR/ERVK HERVK-int|LTR/ERVK			chr11:3448245-3448958:-					4.52	-3.351	0.002	0.037	3.351
chr7.12663536.12664183.+.HERVH-int|LTR/ERV1	ENSG00000006747.15	SCIN	chr7:12663536-12664183:+	chr7:12570577-12660182:+	-3353	0.362444	0.167702	4.52	-3.253	0.008	0.093	3.253
chr11.3481931.3482269.-.HERVH-int|LTR/ERV1			chr11:3481931-3482269:-					4.324	-3.932	0	0.01	3.932
chr1.25508542.25512498.+.L1PA2|LINE/L1	ENSG00000204178.11	MACO1	chr1:25508542-25512498:+	chr1:25430858-25500209:+	-8332	0.483362	0.0578574	4.313	-2.406	0.003	0.053	2.406
chrX.147223315.147224202.+.L1PA2|LINE/L1			chrX:147223315-147224202:+					3.943	-3.351	0.003	0.053	3.351
chr3.9851023.9853335.-.HERVK-int|LTR/ERVK	ENSG00000156990.14	RPUSD3	chr3:9851023-9853335:-	chr3:9837849-9844602:-	6420	-0.289879	0.276129	3.627	-3.728	0.001	0.03	3.728
chr11.24329912.24333760.+.L1HS|LINE/L1			chr11:24329912-24333760:+					3.283	3.467	0.001	0.025	3.467
chr7.12662025.12662456.+.HERVH-int|LTR/ERV1	ENSG00000006747.15	SCIN	chr7:12662025-12662456:+	chr7:12570577-12660182:+	-1842	0.726527	0.00143435	3.266	-3.324	0.009	0.093	3.324
chr21.39718286.39718660.-.L1PA14|LINE/L1			chr21:39718286-39718660:-					3.193	-4.6	0	0.003	4.6
chr6.150855024.150855380.+.HERV9-int|LTR/ERV1			chr6:150855024-150855380:+					3.111	2.207	0.002	0.037	2.207
chr18.5229082.5229618.-.L1PB1|LINE/L1			chr18:5229082-5229618:-					2.793	-3.108	0.005	0.07	3.108
chr5.168634483.168635889.+.L1PA5|LINE/L1			chr5:168634483-168635889:+					2.685	-3.166	0.006	0.074	3.166
chr11.87688987.87689478.+.L1PA10|LINE/L1			chr11:87688987-87689478:+					2.673	-3.033	0.004	0.062	3.033
chr7.12662666.12663136.+.HERVH-int|LTR/ERV1	ENSG00000006747.15	SCIN	chr7:12662666-12663136:+	chr7:12570577-12660182:+	-2483	0.548461	0.0278176	2.593	-3.522	0.009	0.095	3.522
chr1.84230444.84231166.-.L1PA3|LINE/L1			chr1:84230444-84231166:-					2.527	-3.091	0.004	0.061	3.091
chr11.3479580.3480074.-.HERVE-int|LTR/ERV1			chr11:3479580-3480074:-					2.514	-3.635	0.002	0.037	3.635
chr11.67845685.67846323.-.HERVE-int|LTR/ERV1			chr11:67845685-67846323:-					2.503	-3.528	0.001	0.036	3.528
chr11.67852332.67853024.-.HERVE-int|LTR/ERV1			chr11:67852332-67853024:-					2.493	-3.632	0.004	0.058	3.632
chr1.62741259.62741756.+.L1PB1|LINE/L1			chr1:62741259-62741756:+					2.214	-3.409	0.004	0.058	3.409
chr1.68734929.68738177.-.L1HS|LINE/L1 MSTB2|LTR/ERVL-MaLR			chr1:68734929-68738177:-					2.133	2.472	0.008	0.093	2.472
chr1.119523577.119524350.+.L1PA5|LINE/L1	ENSG00000203857.10	HSD3B1	chr1:119523577-119524350:+	chr1:119507198-119515054:+	-8522	0.509078	0.0440119	2.065	-3.377	0.006	0.072	3.377
chr11.87783017.87783418.+.L1PA6|LINE/L1			chr11:87783017-87783418:+					1.753	-3.579	0.004	0.066	3.579

### Sheet: GSE57945_Lenient
ERV_Name	Gene_ID	Gene_Name	ERV_Location	Gene_Location	Distance_Gene_Is_From_ERV	Pearson_Correl_Coef_Between_ERV_and_Gene	Pearson_Correl_Pvalue_Between_ERV_and_Gene	baseMean	log2FoldChange	pvalue	padj	Absolute_Log2FC
chr17.8058746.8059489.+.AluSp|SINE/Alu HERVK-int|LTR/ERVK	ENSG00000179593.16	ALOX15B	chr17:8058746-8059489:+	chr17:8039034-8049134:+	-9611	0.0139071	0.82819	1.294	2.251	0	0	2.251
chr11.49142308.49142622.+.L1P2|LINE/L1			chr11:49142308-49142622:+					0.977	1.89	0	0.004	1.89
chr10.42493714.42494124.+.HERVK9-int|LTR/ERVK MER9B|LTR/ERVK			chr10:42493714-42494124:+					2.698	1.624	0	0.004	1.624
chr17.8060519.8060992.+.HERVK-int|LTR/ERVK			chr17:8060519-8060992:+					0.777	1.596	0.001	0.034	1.596
chr10.42493422.42493706.+.HERVK9-int|LTR/ERVK			chr10:42493422-42493706:+					0.83	1.536	0	0.02	1.536
chr17.8061483.8061827.+.HERVK-int|LTR/ERVK			chr17:8061483-8061827:+					0.803	1.475	0.002	0.059	1.475
chr11.57851322.57852011.+.L1PA6|LINE/L1			chr11:57851322-57852011:+					0.9	1.421	0	0.02	1.421
chrX.64849855.64850334.+.HERVFH21-int|LTR/ERV1			chrX:64849855-64850334:+					3.888	1.253	0	0.005	1.253
chr19.15834450.15834728.+.HERVH-int|LTR/ERV1			chr19:15834450-15834728:+					1.587	1.234	0.002	0.058	1.234
chr1.160697172.160699007.+.HERVK-int|LTR/ERVK SVA_F|Retroposon/SVA			chr1:160697172-160699007:+					5.161	1.15	0	0.004	1.15
chr1.155632737.155634197.-.HERVK-int|LTR/ERVK			chr1:155632737-155634197:-					2.488	1.038	0	0.024	1.038
chr16.30103423.30103878.+.HERVIP10F-int|LTR/ERV1			chr16:30103423-30103878:+					3.516	0.712	0.003	0.095	0.712
chr1.89110852.89111232.+.L1PB1|LINE/L1 L1M1|LINE/L1			chr1:89110852-89111232:+					7.204	0.638	0	0.018	0.638
chr1.155627591.155631967.-.LTR5_Hs|LTR/ERVK SVA_F|Retroposon/SVA HERVK-int|LTR/ERVK			chr1:155627591-155631967:-					21.578	0.534	0.001	0.033	0.534
chr12.9713631.9714104.-.HERVE_a-int|LTR/ERV1			chr12:9713631-9714104:-					6.082	-0.571	0.002	0.059	0.571
chr3.38425728.38426282.+.HERVK9-int|LTR/ERVK	ENSG00000093217.11	XYLB	chr3:38425728-38426282:+	chr3:38346760-38421348:+	-4379	0.249206	7.77427e-05	3.802	-0.589	0.002	0.056	0.589
chr19.57900405.57900974.+.HERVK14-int|LTR/ERVK AluYc|SINE/Alu			chr19:57900405-57900974:+					24.996	-0.624	0	0.014	0.624
chr7.94664474.94665679.+.(ACC)n|Simple_repeat (CCG)n|Simple_repeat	ENSG00000242265.6	PEG10	chr7:94664474-94665679:+	chr7:94656325-94669695:+	0	0.485069	6.35234e-16	4.265	-0.654	0.002	0.056	0.654
chr12.100162354.100162653.-.HERVK22-int|LTR/ERVK			chr12:100162354-100162653:-					3.456	-0.681	0	0.015	0.681
chr12.111816812.111817549.-.HERVK3-int|LTR/ERVK			chr12:111816812-111817549:-					23.866	-0.745	0	0	0.745
chr11.3448245.3448958.-.LTR5A|LTR/ERVK HERVK-int|LTR/ERVK			chr11:3448245-3448958:-					8.687	-0.773	0.003	0.089	0.773
chr11.71747398.71747853.+.HERVE-int|LTR/ERV1			chr11:71747398-71747853:+					3.318	-0.788	0.002	0.076	0.788
chr7.105949135.105951141.-.L1PA5|LINE/L1 (ATCAA)n|Simple_repeat			chr7:105949135-105951141:-					2.032	-0.789	0.001	0.033	0.789
chr3.14229239.14229847.+.HERVK3-int|LTR/ERVK LTR3A|LTR/ERVK			chr3:14229239-14229847:+					2.044	-0.795	0.001	0.029	0.795
chr1.203427550.203427975.-.HERVK22-int|LTR/ERVK			chr1:203427550-203427975:-					51.98	-0.811	0	0.004	0.811
chr6.2303624.2304034.+.HERVL-int|LTR/ERVL			chr6:2303624-2304034:+					0.811	-0.84	0.002	0.063	0.84
chr10.18572382.18573740.+.(TTCCA)n|Simple_repeat HERVIP10F-int|LTR/ERV1			chr10:18572382-18573740:+					2.209	-0.878	0	0.015	0.878
chr3.9849476.9849892.-.HERVK-int|LTR/ERVK	ENSG00000156990.14	RPUSD3	chr3:9849476-9849892:-	chr3:9837849-9844602:-	4873	-0.12805	0.0448108	1.409	-0.929	0.002	0.059	0.929
chr12.100163221.100163499.-.HERVK22-int|LTR/ERVK (T)n|Simple_repeat			chr12:100163221-100163499:-					3.637	-0.937	0	0.006	0.937
chr4.129069512.129069892.-.L1PBa|LINE/L1	ENSG00000151466.12	SCLT1	chr4:129069512-129069892:-	chr4:128864921-129093600:-	0	0.143239	0.0246551	1.008	-0.957	0	0.016	0.957
chr1.78161423.78162430.+.L1PA6|LINE/L1			chr1:78161423-78162430:+					1.288	-1.002	0.001	0.031	1.002
chr2.91782927.91784138.+.L1PA4|LINE/L1			chr2:91782927-91784138:+					5.591	-1.009	0	0.023	1.009
chr1.109743383.109745716.-.L1PA4|LINE/L1	ENSG00000134202.12	GSTM3	chr1:109743383-109745716:-	chr1:109733932-109741038:-	2344	0.229451	0.000284507	1.719	-1.044	0	0.011	1.044
chr1.109743383.109745716.-.L1PA4|LINE/L1	ENSG00000198758.11	EPS8L3	chr1:109743383-109745716:-	chr1:109750080-109764027:-	-4363	0.447199	1.69188e-13	1.719	-1.044	0	0.011	1.044
chr7.92480328.92481905.-.HERVH-int|LTR/ERV1	ENSG00000242950.7	ERVW-1	chr7:92480328-92481905:-	chr7:92468380-92477986:-	2341	0.156348	0.0140947	0.721	-1.061	0.001	0.037	1.061
chr7.92480328.92481905.-.HERVH-int|LTR/ERV1	ENSG00000127980.16	PEX1	chr7:92480328-92481905:-	chr7:92487020-92528520:-	-5114	0.141264	0.0267277	0.721	-1.061	0.001	0.037	1.061
chr2.73723503.73725761.+.L1PA3|LINE/L1			chr2:73723503-73725761:+					0.723	-1.083	0.003	0.086	1.083
chr3.9848685.9849044.-.SVA_F|Retroposon/SVA HERVK-int|LTR/ERVK	ENSG00000156990.14	RPUSD3	chr3:9848685-9849044:-	chr3:9837849-9844602:-	4082	-0.0571389	0.372204	1.463	-1.09	0.001	0.028	1.09
chr11.67920271.67920915.+.HERVK-int|LTR/ERVK GA-rich|Low_complexity			chr11:67920271-67920915:+					0.773	-1.094	0.003	0.078	1.094
chr21.39718286.39718660.-.L1PA14|LINE/L1			chr21:39718286-39718660:-					0.595	-1.1	0.001	0.038	1.1
chr19.44634120.44634368.-.HERVK9-int|LTR/ERVK			chr19:44634120-44634368:-					0.955	-1.121	0.002	0.056	1.121
chr3.9851023.9853335.-.HERVK-int|LTR/ERVK	ENSG00000156990.14	RPUSD3	chr3:9851023-9853335:-	chr3:9837849-9844602:-	6420	0.0681525	0.287	3.751	-1.129	0	0.02	1.129
chr3.151806941.151808167.+.HERVFH21-int|LTR/ERV1	ENSG00000114771.14	AADAC	chr3:151806941-151808167:+	chr3:151814073-151828488:+	5905	0.391752	1.8965e-10	0.739	-1.129	0	0.02	1.129
chrX.55898747.55899355.+.L1PA7|LINE/L1			chrX:55898747-55899355:+					0.56	-1.132	0.003	0.086	1.132
chr11.134493582.134494664.-.L1PA5|LINE/L1			chr11:134493582-134494664:-					0.748	-1.138	0.002	0.076	1.138
chr11.71745469.71745717.+.HERVE-int|LTR/ERV1			chr11:71745469-71745717:+					2.906	-1.163	0.001	0.027	1.163
chr7.12591523.12592647.-.HERVFH21-int|LTR/ERV1			chr7:12591523-12592647:-					1.067	-1.188	0.003	0.078	1.188
chr10.94698746.94700407.+.L1PA4|LINE/L1	ENSG00000108242.13	CYP2C18	chr10:94698746-94700407:+	chr10:94683729-94736190:+	0	0.436739	7.03175e-13	1.155	-1.205	0.001	0.033	1.205
chr10.94698746.94700407.+.L1PA4|LINE/L1	ENSG00000276490.1	ENSG00000276490	chr10:94698746-94700407:+	chr10:94688154-94853073:+	0	0.286755	4.85319e-06	1.155	-1.205	0.001	0.033	1.205
chr2.168504371.168504958.-.AluJo|SINE/Alu PRIMA4-int|LTR/ERV1			chr2:168504371-168504958:-					1.744	-1.291	0.001	0.026	1.291
chr11.71748352.71748900.+.HERVE-int|LTR/ERV1			chr11:71748352-71748900:+					8.607	-1.327	0	0	1.327
chr4.114670627.114670941.+.L1PA8A|LINE/L1	ENSG00000174607.11	UGT8	chr4:114670627-114670941:+	chr4:114598770-114678225:+	0	-0.126729	0.0470834	0.712	-1.333	0.002	0.059	1.333
chr7.99656222.99656998.-.L1PA4|LINE/L1	ENSG00000106258.15	CYP3A5	chr7:99656222-99656998:-	chr7:99648194-99679998:-	0	0.742701	2.17831e-44	30.335	-1.361	0	0	1.361
chr19.44633314.44633826.-.HERVK9-int|LTR/ERVK			chr19:44633314-44633826:-					2.004	-1.431	0	0.002	1.431
chr10.17015946.17016503.-.HERV9-int|LTR/ERV1	ENSG00000107611.16	CUBN	chr10:17015946-17016503:-	chr10:16823966-17129811:-	0	0.824814	2.32439e-62	12.802	-1.465	0	0.02	1.465
chr3.174837964.174839064.+.L1PB|LINE/L1	ENSG00000177694.16	NAALADL2	chr3:174837964-174839064:+	chr3:174438573-175810548:+	0	-0.238408	0.000160123	2.65	-1.465	0	0.005	1.465
chr1.119520600.119521400.-.L1PA7|LINE/L1			chr1:119520600-119521400:-					0.703	-1.506	0	0.01	1.506
chr10.17014467.17015069.-.HERV9-int|LTR/ERV1	ENSG00000107611.16	CUBN	chr10:17014467-17015069:-	chr10:16823966-17129811:-	0	0.84775	3.81341e-69	30.718	-1.527	0	0.012	1.527
chr6.85366845.85368443.+.L1PA3|LINE/L1			chr6:85366845-85368443:+					0.348	-1.538	0.001	0.037	1.538
chr6.118576972.118577784.+.HERVIP10B3-int|LTR/ERV1			chr6:118576972-118577784:+					0.265	-1.615	0.003	0.089	1.615
chr10.17011991.17012443.-.HERV9N-int|LTR/ERV1	ENSG00000107611.16	CUBN	chr10:17011991-17012443:-	chr10:16823966-17129811:-	0	0.703602	4.51245e-38	160.732	-1.649	0	0.002	1.649
chr14.75583175.75583648.-.HERVH-int|LTR/ERV1			chr14:75583175-75583648:-					0.705	-1.656	0.001	0.049	1.656
chr7.99774345.99775184.+.L1PA7|LINE/L1			chr7:99774345-99775184:+					1.339	-1.704	0	0.003	1.704
chr7.99655411.99656232.-.L1PA4|LINE/L1	ENSG00000106258.15	CYP3A5	chr7:99655411-99656232:-	chr7:99648194-99679998:-	0	0.61943	1.85442e-27	37.541	-1.742	0	0	1.742
chr1.101504005.101504313.+.HERV9NC-int|LTR/ERV1			chr1:101504005-101504313:+					0.552	-1.797	0	0.019	1.797
chr4.92030175.92030528.+.HERVH-int|LTR/ERV1			chr4:92030175-92030528:+					25.392	-2.109	0	0	2.109
chr4.92029629.92030171.+.HERVH-int|LTR/ERV1			chr4:92029629-92030171:+					20.033	-2.132	0	0	2.132
chr9.77411477.77412583.+.AluYe6|SINE/Alu L1PA4|LINE/L1	ENSG00000197969.14	VPS13A	chr9:77411477-77412583:+	chr9:77177445-77421537:+	0	-0.278609	9.17739e-06	3.46	-2.213	0	0	2.213
chr4.9660469.9660897.+.HERVK-int|LTR/ERVK			chr4:9660469-9660897:+					2.962	-2.642	0	0.004	2.642
chr4.9660925.9661575.+.HERVK-int|LTR/ERVK			chr4:9660925-9661575:+					3.217	-2.646	0	0	2.646
chr6.47549018.47549917.+.L1PB1|LINE/L1	ENSG00000198087.7	CD2AP	chr6:47549018-47549917:+	chr6:47477789-47627263:+	0	-0.157849	0.0131859	2.805	-4.226	0	0	4.226
